# Integrative Analysis of GWAS and Single-Cell eQTL Data Identifies Immune Cell-Type-Specific Genetic Signals Co-occurring in Inflammatory Diseases and Lung Cancer Risk

**DOI:** 10.1101/2025.10.04.25337327

**Authors:** Langxuan Yu, Wen Zhe, Peng jin, Yanjie Niu, Liyan Jiang

## Abstract

**Background:** Non-small cell lung cancer (NSCLC) frequently co-occurs with chronic inflammatory conditions such as COPD, RA, IPF, psoriasis, and Dermatomyositis. While epidemiological links are established, the genetic basis of this co-occurrence in specific cell types remains poorly resolved.

**Methods:** We applied a signal-driven colocalization approach to NSCLC GWAS index variants (*p* < 1 × 10^−6^), integrating single-cell eQTL (sc-eQTL) data across cell types within ±100 kb windows to identify stable, compact variant sets that jointly explain GWAS and sc-eQTL signals. Loci with variant sets that optimally account for both NSCLC and sc-eQTL signals were evaluated for directional consistency between GWAS and sc-eQTL effects. In a subset of these loci, we performed locus-specific Mendelian randomization to evaluate whether the same set of genetic variants that influence risk of inflammatory comorbidities also show directionally concordant effects on NSCLC risk.

**Results:** Hundreds of genomic loci with robust concordance between NSCLC risk and cell type-specific gene regulation were identified. Directional analysis revealed consistent regulatory effects in specific immune contexts, and Mendelian randomization supported shared genetic liability between multiple inflammatory diseases and NSCLC risk.

**Conclusion:** Integrative analysis of GWAS and single-cell eQTL data enables the identification of shared regulatory architectures linking inflammatory diseases to lung cancer risk. This framework may support the role of immune cell-type-specific regulation in disease etiology and may inform strategies for risk stratification and mechanistic investigation.
