## Supplementary Table 1 for "Integrative Analysis of GWAS and Single-Cell eQTL Data Identifies Immune Cell-Type-Specific Genetic Signals Co-occurring in Inflammatory Diseases and Lung Cancer Risk"

Study	Cell Type	Sample Size	Data Access
Aquino-2023-Nature	B_Cell_Non-stimulated	222	Dissecting human population variation in single-cell responses to SARS-CoV-2 - PMC
Aquino-2023-Nature	CD14+_Monocyte_(CD14_Mono)_Non-stimulated	222	Dissecting human population variation in single-cell responses to SARS-CoV-2 - PMC
Aquino-2023-Nature	CD16+_Monocyte_(CD16_Mono)_Non-stimulated	222	Dissecting human population variation in single-cell responses to SARS-CoV-2 - PMC
Aquino-2023-Nature	CD4+_Naive_T_Non-stimulated	222	Dissecting human population variation in single-cell responses to SARS-CoV-2 - PMC
Aquino-2023-Nature	CD4+_T_Cell_Non-stimulated	222	Dissecting human population variation in single-cell responses to SARS-CoV-2 - PMC
Aquino-2023-Nature	CD8+_Memory_Non-stimulated	222	Dissecting human population variation in single-cell responses to SARS-CoV-2 - PMC
Aquino-2023-Nature	CD8+_Naive_T_Non-stimulated	222	Dissecting human population variation in single-cell responses to SARS-CoV-2 - PMC
Aquino-2023-Nature	CD8+_T_Cell_CD45RA+_Non-stimulated	222	Dissecting human population variation in single-cell responses to SARS-CoV-2 - PMC
Aquino-2023-Nature	CD8+_T_Cell_Non-stimulated	222	Dissecting human population variation in single-cell responses to SARS-CoV-2 - PMC
Aquino-2023-Nature	Effector_CD4+_T_Cell_Non-stimulated	222	Dissecting human population variation in single-cell responses to SARS-CoV-2 - PMC
Aquino-2023-Nature	Gamma-delta_T_cell_Non-stimulated	222	Dissecting human population variation in single-cell responses to SARS-CoV-2 - PMC
Aquino-2023-Nature	Innate_lymphoid_cell_Non-stimulated	222	Dissecting human population variation in single-cell responses to SARS-CoV-2 - PMC
Aquino-2023-Nature	Memory_B_Cell_Kappa-lymphocyte_Non-stimulated	222	Dissecting human population variation in single-cell responses to SARS-CoV-2 - PMC
Aquino-2023-Nature	Memory_B_Cell_Lambda-lymphocyte_Non-stimulated	222	Dissecting human population variation in single-cell responses to SARS-CoV-2 - PMC
Aquino-2023-Nature	Monocyte_(Mono)_Non-stimulated	222	Dissecting human population variation in single-cell responses to SARS-CoV-2 - PMC
Aquino-2023-Nature	Naive_B_Cell_Kappa-lymphocyte_Non-stimulated	222	Dissecting human population variation in single-cell responses to SARS-CoV-2 - PMC
Aquino-2023-Nature	Naive_B_Cell_Lambda-lymphocyte_Non-stimulated	222	Dissecting human population variation in single-cell responses to SARS-CoV-2 - PMC
Aquino-2023-Nature	Natural_Killer_Cell_(NK)_CD56+_Non-stimulated	222	Dissecting human population variation in single-cell responses to SARS-CoV-2 - PMC
Aquino-2023-Nature	Natural_Killer_Cell_(NK)_CD56-_Non-stimulated	222	Dissecting human population variation in single-cell responses to SARS-CoV-2 - PMC
Aquino-2023-Nature	Natural_Killer_Cell_(NK)_Memory-like_Non-stimulated	222	Dissecting human population variation in single-cell responses to SARS-CoV-2 - PMC
Aquino-2023-Nature	Natural_Killer_Cell_(NK)_Non-stimulated	222	Dissecting human population variation in single-cell responses to SARS-CoV-2 - PMC
Aquino-2023-Nature	Plasmablast_Non-stimulated	222	Dissecting human population variation in single-cell responses to SARS-CoV-2 - PMC
Aquino-2023-Nature	Plasmacytoid_Dendritic_Cell_(pDC)_Non-stimulated	222	Dissecting human population variation in single-cell responses to SARS-CoV-2 - PMC
Aquino-2023-Nature	Regulatory_T_(Treg)_Non-stimulated	222	Dissecting human population variation in single-cell responses to SARS-CoV-2 - PMC
cuomo-2020-Natp_Commun	mesendoderm_(mesendo)_G2_M	125	Single-cell RNA-sequencing of differentiating iPS cells reveals dynamic genetic effects on gene expression - PMC
cuomo-2020-Natp_Commun	mesendoderm_(mesendo)_Normal	125	Single-cell RNA-sequencing of differentiating iPS cells reveals dynamic genetic effects on gene expression - PMC
cuomo-2020-Natp_Commun	mesendoderm_(mesendo)_Response_with_pseudotime	125	Single-cell RNA-sequencing of differentiating iPS cells reveals dynamic genetic effects on gene expression - PMC
Natri-2023-bioRxiv	Adventitial_Fibroblast_Normal	116	Cell type-specific and disease-associated eQTL in the human lung
Natri-2023-bioRxiv	Alveolar_macrophages_Normal	116	Cell type-specific and disease-associated eQTL in the human lung
Natri-2023-bioRxiv	B_cell_Normal	116	Cell type-specific and disease-associated eQTL in the human lung
Natri-2023-bioRxiv	CD4+_T_cell_Normal	116	Cell type-specific and disease-associated eQTL in the human lung
Natri-2023-bioRxiv	Epithelial_Basal	116	Cell type-specific and disease-associated eQTL in the human lung
Natri-2023-bioRxiv	Epithelial_Ciliated_differentiation	116	Cell type-specific and disease-associated eQTL in the human lung
Natri-2023-bioRxiv	Epithelial_Ciliated	116	Cell type-specific and disease-associated eQTL in the human lung
Natri-2023-bioRxiv	Epithelial_KRT5-KRT17+	116	Cell type-specific and disease-associated eQTL in the human lung
Natri-2023-bioRxiv	Epithelial_Proliferating	116	Cell type-specific and disease-associated eQTL in the human lung
Natri-2023-bioRxiv	Epithelial_Pulmonary_alveolar_type_II	116	Cell type-specific and disease-associated eQTL in the human lung
Natri-2023-bioRxiv	Epithelial_Pulmonary_alveolar_type_I	116	Cell type-specific and disease-associated eQTL in the human lung
Natri-2023-bioRxiv	Epithelial_Secretory-SCGB1A1+MUC5B+	116	Cell type-specific and disease-associated eQTL in the human lung
Natri-2023-bioRxiv	Epithelial_Secretory-SCGB1A1+SCGB3A2+	116	Cell type-specific and disease-associated eQTL in the human lung
Natri-2023-bioRxiv	Epithelial_Secretory-SCGB3A2+	116	Cell type-specific and disease-associated eQTL in the human lung
Natri-2023-bioRxiv	Epithelial_Transitional_AT2	116	Cell type-specific and disease-associated eQTL in the human lung
Natri-2023-bioRxiv	Interstitial_macrophages_Normal	116	Cell type-specific and disease-associated eQTL in the human lung
Natri-2023-bioRxiv	Macrophages_Normal	116	Cell type-specific and disease-associated eQTL in the human lung
Natri-2023-bioRxiv	mature_NK_T_cell_Normal	116	Cell type-specific and disease-associated eQTL in the human lung
Natri-2023-bioRxiv	Mesothelial_Normal	116	Cell type-specific and disease-associated eQTL in the human lung
Natri-2023-bioRxiv	Monocyte_(Mono)_Inflammatory	116	Cell type-specific and disease-associated eQTL in the human lung
Natri-2023-bioRxiv	Monocyte_(Mono)_Normal	116	Cell type-specific and disease-associated eQTL in the human lung
Natri-2023-bioRxiv	Natural_killer_cell_(NK)_Normal	116	Cell type-specific and disease-associated eQTL in the human lung
Natri-2023-bioRxiv	Pericyte_Normal	116	Cell type-specific and disease-associated eQTL in the human lung
Natri-2023-bioRxiv	Plasmacytoid_Dendritic_Cell_(pDC)_Normal	116	Cell type-specific and disease-associated eQTL in the human lung
Natri-2023-bioRxiv	Plasma_Normal	116	Cell type-specific and disease-associated eQTL in the human lung
Natri-2023-bioRxiv	T_proliferating_Normal	116	Cell type-specific and disease-associated eQTL in the human lung
Neavin-2021-Genome_Biol	Fibroblast_ATF1+	79	Single cell eQTL analysis identifies cell type-specific genetic control of gene expression in fibroblasts and reprogrammed induced pluripotent stem cells | Genome Biology | Full Text
Neavin-2021-Genome_Biol	Fibroblast_HOXC6+	79	Single cell eQTL analysis identifies cell type-specific genetic control of gene expression in fibroblasts and reprogrammed induced pluripotent stem cells | Genome Biology | Full Text
Neavin-2021-Genome_Biol	Fibroblast_KLF10+	79	Single cell eQTL analysis identifies cell type-specific genetic control of gene expression in fibroblasts and reprogrammed induced pluripotent stem cells | Genome Biology | Full Text
Neavin-2021-Genome_Biol	Fibroblast_RXRB+	79	Single cell eQTL analysis identifies cell type-specific genetic control of gene expression in fibroblasts and reprogrammed induced pluripotent stem cells | Genome Biology | Full Text
Neavin-2021-Genome_Biol	Fibroblast_SIX5+	79	Single cell eQTL analysis identifies cell type-specific genetic control of gene expression in fibroblasts and reprogrammed induced pluripotent stem cells | Genome Biology | Full Text
Neavin-2021-Genome_Biol	Fibroblast_TEAD2+	79	Single cell eQTL analysis identifies cell type-specific genetic control of gene expression in fibroblasts and reprogrammed induced pluripotent stem cells | Genome Biology | Full Text
Oelen-2022-Natp_Commun	B_cell_Normal	120	Single-cell RNA-sequencing of peripheral blood mononuclear cells reveals widespread, context-specific gene expression regulation upon pathogenic exposure - PubMed
Oelen-2022-Natp_Commun	CD4+_T_cell_Normal	121	Single-cell RNA-sequencing of peripheral blood mononuclear cells reveals widespread, context-specific gene expression regulation upon pathogenic exposure - PubMed
Oelen-2022-Natp_Commun	CD8+_T_cell_Normal	122	Single-cell RNA-sequencing of peripheral blood mononuclear cells reveals widespread, context-specific gene expression regulation upon pathogenic exposure - PubMed
Oelen-2022-Natp_Commun	Monocyte_(Mono)_Normal	123	Single-cell RNA-sequencing of peripheral blood mononuclear cells reveals widespread, context-specific gene expression regulation upon pathogenic exposure - PubMed
Oelen-2022-Natp_Commun	Natural_killer_cell_(NK)_Normal	124	Single-cell RNA-sequencing of peripheral blood mononuclear cells reveals widespread, context-specific gene expression regulation upon pathogenic exposure - PubMed
Perez-2022-Science	CD14+_Monocyte_(CD14_Mono)_Normal	261	Single-cell RNA-seq reveals cell type–specific molecular and genetic associations to lupus - PMC
Perez-2022-Science	CD14+_Monocyte_(CD14_Mono)_type_1_interferon_activation	261	Single-cell RNA-seq reveals cell type–specific molecular and genetic associations to lupus - PMC
Perez-2022-Science	CD16+_Monocyte_(CD16_Mono)_Normal	261	Single-cell RNA-seq reveals cell type–specific molecular and genetic associations to lupus - PMC
Perez-2022-Science	CD16+_Monocyte_(CD16_Mono)_type_1_interferon_activation	261	Single-cell RNA-seq reveals cell type–specific molecular and genetic associations to lupus - PMC
Perez-2022-Science	CD4+_T_cell_Normal	261	Single-cell RNA-seq reveals cell type–specific molecular and genetic associations to lupus - PMC
Perez-2022-Science	CD4+_T_cell_type_1_interferon_activation	261	Single-cell RNA-seq reveals cell type–specific molecular and genetic associations to lupus - PMC
Perez-2022-Science	CD8+_T_cell_Normal	261	Single-cell RNA-seq reveals cell type–specific molecular and genetic associations to lupus - PMC
Perez-2022-Science	CD8+_T_cell_type_1_interferon_activation	261	Single-cell RNA-seq reveals cell type–specific molecular and genetic associations to lupus - PMC
Perez-2022-Science	Naive_B_cell_Normal	261	Single-cell RNA-seq reveals cell type–specific molecular and genetic associations to lupus - PMC
Perez-2022-Science	Naive_B_cell_type_1_interferon_activation	261	Single-cell RNA-seq reveals cell type–specific molecular and genetic associations to lupus - PMC
Perez-2022-Science	Natural_killer_cell_(NK)_Normal	261	Single-cell RNA-seq reveals cell type–specific molecular and genetic associations to lupus - PMC
Perez-2022-Science	Natural_killer_cell_(NK)_type_1_interferon_activation	261	Single-cell RNA-seq reveals cell type–specific molecular and genetic associations to lupus - PMC
Perez-2022-Science	Plasmacytoid_Dendritic_Cell_(pDC)_Normal	261	Single-cell RNA-seq reveals cell type–specific molecular and genetic associations to lupus - PMC
Perez-2022-Science	Plasmacytoid_Dendritic_Cell_(pDC)_type_1_interferon_activation	261	Single-cell RNA-seq reveals cell type–specific molecular and genetic associations to lupus - PMC
Randolph-2021-Science	B_cell_mock_treatment	180	Genetic ancestry effects on the response to viral infection are pervasive but cell type-specific - PMC
Randolph-2021-Science	CD4+_T_cell_mock_treatment	180	Genetic ancestry effects on the response to viral infection are pervasive but cell type-specific - PMC
Randolph-2021-Science	CD8+_T_cell_mock_treatment	180	Genetic ancestry effects on the response to viral infection are pervasive but cell type-specific - PMC
Randolph-2021-Science	Monocyte_(Mono)_mock_treatment	180	Genetic ancestry effects on the response to viral infection are pervasive but cell type-specific - PMC
Randolph-2021-Science	Natural_killer_cell_(NK)_mock_treatment	180	Genetic ancestry effects on the response to viral infection are pervasive but cell type-specific - PMC
Resztak-2022-bioRxiv	B_cell_Normal	16	Functional characterization of eQTLs and asthma risk loci with scATAC-seq across immune cell types and contexts
Resztak-2022-bioRxiv	B_cell_Phytohemagglutinin_-_Dexamethasone	16	Functional characterization of eQTLs and asthma risk loci with scATAC-seq across immune cell types and contexts
Resztak-2022-bioRxiv	B_cell_Phytohemagglutinin	16	Functional characterization of eQTLs and asthma risk loci with scATAC-seq across immune cell types and contexts
Resztak-2022-bioRxiv	Monocyte_(Mono)_Normal	16	Functional characterization of eQTLs and asthma risk loci with scATAC-seq across immune cell types and contexts
Resztak-2022-bioRxiv	Monocyte_(Mono)_Phytohemagglutinin_-_Dexamethasone	16	Functional characterization of eQTLs and asthma risk loci with scATAC-seq across immune cell types and contexts
Resztak-2022-bioRxiv	Natural_killer_cell_(NK)_Normal	16	Functional characterization of eQTLs and asthma risk loci with scATAC-seq across immune cell types and contexts
Resztak-2022-bioRxiv	Natural_killer_cell_(NK)_Phytohemagglutinin_-_Dexamethasone	16	Functional characterization of eQTLs and asthma risk loci with scATAC-seq across immune cell types and contexts
Resztak-2022-bioRxiv	Natural_killer_cell_(NK)_Phytohemagglutinin	16	Functional characterization of eQTLs and asthma risk loci with scATAC-seq across immune cell types and contexts
Resztak-2022-bioRxiv	T_cell_Normal	16	Functional characterization of eQTLs and asthma risk loci with scATAC-seq across immune cell types and contexts
Resztak-2022-bioRxiv	T_cell_Phytohemagglutinin_-_Dexamethasone	16	Functional characterization of eQTLs and asthma risk loci with scATAC-seq across immune cell types and contexts
Resztak-2022-bioRxiv	T_cell_Phytohemagglutinin	16	Functional characterization of eQTLs and asthma risk loci with scATAC-seq across immune cell types and contexts
Schmiedel-2022-Scip_Immunol	CD4+_Naive_T_Normal	89	Single-cell eQTL analysis of activated T cell subsets reveals activation and cell type–dependent effects of disease-risk variants | Science Immunology
Schmiedel-2022-Scip_Immunol	CD4+_Naive_T_TCR-STIM	90	Single-cell eQTL analysis of activated T cell subsets reveals activation and cell type–dependent effects of disease-risk variants | Science Immunology
Schmiedel-2022-Scip_Immunol	CD4+_T_cell_classical_T-helper_17	91	Single-cell eQTL analysis of activated T cell subsets reveals activation and cell type–dependent effects of disease-risk variants | Science Immunology
Schmiedel-2022-Scip_Immunol	CD4+_T_cell_classical_T-helper_1	92	Single-cell eQTL analysis of activated T cell subsets reveals activation and cell type–dependent effects of disease-risk variants | Science Immunology
Schmiedel-2022-Scip_Immunol	CD4+_T_cell_classical_T-helper_1___T-helper_17	93	Single-cell eQTL analysis of activated T cell subsets reveals activation and cell type–dependent effects of disease-risk variants | Science Immunology
Schmiedel-2022-Scip_Immunol	CD4+_T_cell_classical_T-helper_2	94	Single-cell eQTL analysis of activated T cell subsets reveals activation and cell type–dependent effects of disease-risk variants | Science Immunology
Schmiedel-2022-Scip_Immunol	CD4+_T_cell_Normal	95	Single-cell eQTL analysis of activated T cell subsets reveals activation and cell type–dependent effects of disease-risk variants | Science Immunology
Schmiedel-2022-Scip_Immunol	CD8+_Naive_T_Normal	96	Single-cell eQTL analysis of activated T cell subsets reveals activation and cell type–dependent effects of disease-risk variants | Science Immunology
Schmiedel-2022-Scip_Immunol	CD8+_Naive_T_TCR-STIM	97	Single-cell eQTL analysis of activated T cell subsets reveals activation and cell type–dependent effects of disease-risk variants | Science Immunology
Schmiedel-2022-Scip_Immunol	Memory_Regulatory_T_Normal	98	Single-cell eQTL analysis of activated T cell subsets reveals activation and cell type–dependent effects of disease-risk variants | Science Immunology
Schmiedel-2022-Scip_Immunol	Monocyte_(Mono)_non-classical	99	Single-cell eQTL analysis of activated T cell subsets reveals activation and cell type–dependent effects of disease-risk variants | Science Immunology
Schmiedel-2022-Scip_Immunol	Monocyte_(Mono)_Normal	100	Single-cell eQTL analysis of activated T cell subsets reveals activation and cell type–dependent effects of disease-risk variants | Science Immunology
Schmiedel-2022-Scip_Immunol	Naive_B_cell_Normal	101	Single-cell eQTL analysis of activated T cell subsets reveals activation and cell type–dependent effects of disease-risk variants | Science Immunology
Schmiedel-2022-Scip_Immunol	Naive_Regulatory_T_Normal	102	Single-cell eQTL analysis of activated T cell subsets reveals activation and cell type–dependent effects of disease-risk variants | Science Immunology
Schmiedel-2022-Scip_Immunol	Natural_Killer_Cell_(NK)	103	Single-cell eQTL analysis of activated T cell subsets reveals activation and cell type–dependent effects of disease-risk variants | Science Immunology
Soskic-2022-Natp_Genet	CD4+_Central_Memory_T_after_acquiring_effector_functions_(5_d)	119	Immune disease risk variants regulate gene expression dynamics during CD4+ T cell activation - PubMed
Soskic-2022-Natp_Genet	CD4+_Central_Memory_T_after_the_first_cell_division_(40h)	120	Immune disease risk variants regulate gene expression dynamics during CD5+ T cell activation - PubMed
Soskic-2022-Natp_Genet	CD4+_Central_Memory_T_before_dividing_(16h)	121	Immune disease risk variants regulate gene expression dynamics during CD6+ T cell activation - PubMed
Soskic-2022-Natp_Genet	CD4+_Central_Memory_T_lowly_active	122	Immune disease risk variants regulate gene expression dynamics during CD7+ T cell activation - PubMed
Soskic-2022-Natp_Genet	CD4+_Central_Memory_T_resting_state	123	Immune disease risk variants regulate gene expression dynamics during CD8+ T cell activation - PubMed
Soskic-2022-Natp_Genet	CD4+_Effector_Memory_T_after_acquiring_effector_functions_(5_d)	124	Immune disease risk variants regulate gene expression dynamics during CD9+ T cell activation - PubMed
Soskic-2022-Natp_Genet	CD4+_Effector_Memory_T_after_the_first_cell_division_(40h)	125	Immune disease risk variants regulate gene expression dynamics during CD10+ T cell activation - PubMed
Soskic-2022-Natp_Genet	CD4+_Effector_Memory_T_before_dividing_(16h)	126	Immune disease risk variants regulate gene expression dynamics during CD11+ T cell activation - PubMed
Soskic-2022-Natp_Genet	CD4+_Effector_Memory_T_CD45RA+_after_acquiring_effector_functions_(5_d)	127	Immune disease risk variants regulate gene expression dynamics during CD12+ T cell activation - PubMed
Soskic-2022-Natp_Genet	CD4+_Effector_Memory_T_CD45RA+_after_the_first_cell_division_(40h)	128	Immune disease risk variants regulate gene expression dynamics during CD13+ T cell activation - PubMed
Soskic-2022-Natp_Genet	CD4+_Effector_Memory_T_CD45RA+_before_dividing_(16h)	129	Immune disease risk variants regulate gene expression dynamics during CD14+ T cell activation - PubMed
Soskic-2022-Natp_Genet	CD4+_Effector_Memory_T_CD45RA+_lowly_active	130	Immune disease risk variants regulate gene expression dynamics during CD15+ T cell activation - PubMed
Soskic-2022-Natp_Genet	CD4+_Effector_Memory_T_CD45RA+_resting_state	131	Immune disease risk variants regulate gene expression dynamics during CD16+ T cell activation - PubMed
Soskic-2022-Natp_Genet	CD4+_Effector_Memory_T_HLA+_after_acquiring_effector_functions_(5_d)	132	Immune disease risk variants regulate gene expression dynamics during CD17+ T cell activation - PubMed
Soskic-2022-Natp_Genet	CD4+_Effector_Memory_T_HLA+_after_the_first_cell_division_(40h)	133	Immune disease risk variants regulate gene expression dynamics during CD18+ T cell activation - PubMed
Soskic-2022-Natp_Genet	CD4+_Effector_Memory_T_lowly_active	134	Immune disease risk variants regulate gene expression dynamics during CD19+ T cell activation - PubMed
Soskic-2022-Natp_Genet	CD4+_Effector_Memory_T_resting_state	135	Immune disease risk variants regulate gene expression dynamics during CD20+ T cell activation - PubMed
Soskic-2022-Natp_Genet	CD4+_Naive_T_after_acquiring_effector_functions_(5_d)	136	Immune disease risk variants regulate gene expression dynamics during CD21+ T cell activation - PubMed
Soskic-2022-Natp_Genet	CD4+_Naive_T_after_the_first_cell_division_(40h)	137	Immune disease risk variants regulate gene expression dynamics during CD22+ T cell activation - PubMed
Soskic-2022-Natp_Genet	CD4+_Naive_T_cycling_after_acquiring_effector_functions_(5_d)	138	Immune disease risk variants regulate gene expression dynamics during CD23+ T cell activation - PubMed
Soskic-2022-Natp_Genet	CD4+_Naive_T_cycling_after_the_first_cell_division_(40h)	139	Immune disease risk variants regulate gene expression dynamics during CD24+ T cell activation - PubMed
Soskic-2022-Natp_Genet	CD4+_Naive_T_harvested_after_0_h_stimulation	140	Immune disease risk variants regulate gene expression dynamics during CD25+ T cell activation - PubMed
Soskic-2022-Natp_Genet	CD4+_Naive_T_harvested_after_16_h_stimulation	141	Immune disease risk variants regulate gene expression dynamics during CD26+ T cell activation - PubMed
Soskic-2022-Natp_Genet	CD4+_Naive_T_harvested_after_40_h_stimulation	142	Immune disease risk variants regulate gene expression dynamics during CD27+ T cell activation - PubMed
Soskic-2022-Natp_Genet	CD4+_Naive_T_harvested_after_5_d_stimulation	143	Immune disease risk variants regulate gene expression dynamics during CD28+ T cell activation - PubMed
Soskic-2022-Natp_Genet	CD4+_Naive_T_HSP+_after_acquiring_effector_functions_(5_d)	144	Immune disease risk variants regulate gene expression dynamics during CD29+ T cell activation - PubMed
Soskic-2022-Natp_Genet	CD4+_Naive_T_HSP+_before_dividing_(16h)	145	Immune disease risk variants regulate gene expression dynamics during CD30+ T cell activation - PubMed
Soskic-2022-Natp_Genet	CD4+_Naive_T_IFN_after_acquiring_effector_functions_(5_d)	146	Immune disease risk variants regulate gene expression dynamics during CD31+ T cell activation - PubMed
Soskic-2022-Natp_Genet	CD4+_Naive_T_IFN_after_the_first_cell_division_(40h)	147	Immune disease risk variants regulate gene expression dynamics during CD32+ T cell activation - PubMed
Soskic-2022-Natp_Genet	CD4+_Naive_T_IFN_before_dividing_(16h)	148	Immune disease risk variants regulate gene expression dynamics during CD33+ T cell activation - PubMed
Soskic-2022-Natp_Genet	CD4+_Naive_T_IFN_lowly_active	149	Immune disease risk variants regulate gene expression dynamics during CD34+ T cell activation - PubMed
Soskic-2022-Natp_Genet	CD4+_Naive_T_lowly_active	150	Immune disease risk variants regulate gene expression dynamics during CD35+ T cell activation - PubMed
Soskic-2022-Natp_Genet	CD4+_Naive_T_NFKB+	151	Immune disease risk variants regulate gene expression dynamics during CD36+ T cell activation - PubMed
Soskic-2022-Natp_Genet	CD4+_Naive_T_resting_state	152	Immune disease risk variants regulate gene expression dynamics during CD37+ T cell activation - PubMed
Soskic-2022-Natp_Genet	CD4_Memory_after_acquiring_effector_functions_(5_d)	153	Immune disease risk variants regulate gene expression dynamics during CD38+ T cell activation - PubMed
Soskic-2022-Natp_Genet	CD4_Memory_after_the_first_cell_division_(40h)	154	Immune disease risk variants regulate gene expression dynamics during CD39+ T cell activation - PubMed
Soskic-2022-Natp_Genet	CD4_Memory_before_dividing_(16h)	155	Immune disease risk variants regulate gene expression dynamics during CD40+ T cell activation - PubMed
Soskic-2022-Natp_Genet	CD4_Memory_resting_state	156	Immune disease risk variants regulate gene expression dynamics during CD41+ T cell activation - PubMed
Soskic-2022-Natp_Genet	Memory_T_cell_cycling_after_acquiring_effector_functions_(5_d)	157	Immune disease risk variants regulate gene expression dynamics during CD42+ T cell activation - PubMed
Soskic-2022-Natp_Genet	Memory_T_cell_endoplasmic_reticulum_(5_d)	158	Immune disease risk variants regulate gene expression dynamics during CD43+ T cell activation - PubMed
Soskic-2022-Natp_Genet	Naive_T_cell_before_dividing_(16h)	159	Immune disease risk variants regulate gene expression dynamics during CD44+ T cell activation - PubMed
Soskic-2022-Natp_Genet	Regulatory_T_(Treg)_after_the_first_cell_division_(40h)	160	Immune disease risk variants regulate gene expression dynamics during CD45+ T cell activation - PubMed
Soskic-2022-Natp_Genet	Regulatory_T_(Treg)_before_dividing_(16h)	161	Immune disease risk variants regulate gene expression dynamics during CD46+ T cell activation - PubMed
Soskic-2022-Natp_Genet	Regulatory_T_(Treg)_resting_state	162	Immune disease risk variants regulate gene expression dynamics during CD47+ T cell activation - PubMed
Soskic-2022-Natp_Genet	T_cell_endoplasmic_reticulum_(5_d)	163	Immune disease risk variants regulate gene expression dynamics during CD48+ T cell activation - PubMed
vanderwijst-2018-Natp_Genet	B_cell_Normal	45	Single-cell RNA sequencing identifies cell type-specific cis-eQTLs and co-expression QTLs - PMC
vanderwijst-2018-Natp_Genet	CD14+_Monocyte_(CD14_Mono)_classical_monocyte	45	Single-cell RNA sequencing identifies cell type-specific cis-eQTLs and co-expression QTLs - PMC
vanderwijst-2018-Natp_Genet	CD14+_Monocyte_(CD14_Mono)_non-classical_monocyte	45	Single-cell RNA sequencing identifies cell type-specific cis-eQTLs and co-expression QTLs - PMC
vanderwijst-2018-Natp_Genet	CD14+_Monocyte_(CD14_Mono)_Normal	45	Single-cell RNA sequencing identifies cell type-specific cis-eQTLs and co-expression QTLs - PMC
vanderwijst-2018-Natp_Genet	CD4+_T_cell_Normal	45	Single-cell RNA sequencing identifies cell type-specific cis-eQTLs and co-expression QTLs - PMC
vanderwijst-2018-Natp_Genet	CD8+_T_cell_Normal	45	Single-cell RNA sequencing identifies cell type-specific cis-eQTLs and co-expression QTLs - PMC
wills-2013-Natp_Biotechnol	B_cell_Normal	15	Single-cell gene expression analysis reveals genetic associations masked in whole-tissue experiments | Nature Biotechnology
YAZAR-2022-Science	CD14+_Monocyte_(CD14_Mono)_Normal	982	Single-cell eQTL mapping identifies cell type-specific genetic control of autoimmune disease - PubMed
YAZAR-2022-Science	CD16+_Monocyte_(CD16_Mono)_Normal	982	Single-cell eQTL mapping identifies cell type-specific genetic control of autoimmune disease - PubMed
YAZAR-2022-Science	CD4+_Central_Memory_T_Normal	982	Single-cell eQTL mapping identifies cell type-specific genetic control of autoimmune disease - PubMed
YAZAR-2022-Science	CD4+_Effector_Memory_T_CD45RA+	982	Single-cell eQTL mapping identifies cell type-specific genetic control of autoimmune disease - PubMed
YAZAR-2022-Science	CD4+_Effector_Memory_T_Normal	982	Single-cell eQTL mapping identifies cell type-specific genetic control of autoimmune disease - PubMed
YAZAR-2022-Science	CD4+_T_cell_SOX4+	982	Single-cell eQTL mapping identifies cell type-specific genetic control of autoimmune disease - PubMed
YAZAR-2022-Science	CD8+_Effector_Memory_T_Normal	982	Single-cell eQTL mapping identifies cell type-specific genetic control of autoimmune disease - PubMed
YAZAR-2022-Science	Memory_B_cell_Normal	982	Single-cell eQTL mapping identifies cell type-specific genetic control of autoimmune disease - PubMed
YAZAR-2022-Science	Natural_killer_cell_(NK)_Normal	982	Single-cell eQTL mapping identifies cell type-specific genetic control of autoimmune disease - PubMed
YAZAR-2022-Science	Natural_Killer_Recruiting_Cell_(NK_R)_Normal	982	Single-cell eQTL mapping identifies cell type-specific genetic control of autoimmune disease - PubMed
YAZAR-2022-Science	Plasmablast_Normal	982	Single-cell eQTL mapping identifies cell type-specific genetic control of autoimmune disease - PubMed
