## Supplementary Table 2 for "Integrative Analysis of GWAS and Single-Cell eQTL Data Identifies Immune Cell-Type-Specific Genetic Signals Co-occurring in Inflammatory Diseases and Lung Cancer Risk"

outcome_gwas_source	gene	gene_function	cell_type	filename
b-4954	PSMA4	oncogene	CD4+_Naive_T_cycling_after_the_first_cell_division_(40h)	b-4954_CD4+_Naive_T_cycling_after_the_first_cell_division_(40h)_Soskic-2022-Natp_Genet_dedup_rs1051730_LD_matrix_gwas_snplist.csv
b-4954	IREB2	tumor suppressor gene	CD4+_Naive_T_cycling_after_the_first_cell_division_(40h)	b-4954_CD4+_Naive_T_cycling_after_the_first_cell_division_(40h)_Soskic-2022-Natp_Genet_dedup_rs1051730_LD_matrix_gwas_snplist.csv
b-4954	PSMA4	oncogene	CD4+_Naive_T_cycling_after_the_first_cell_division_(40h)	b-4954_CD4+_Naive_T_cycling_after_the_first_cell_division_(40h)_Soskic-2022-Natp_Genet_dedup_rs111704647_LD_matrix_gwas_snplist.csv
b-4954	IREB2	tumor suppressor gene	CD4+_Naive_T_cycling_after_the_first_cell_division_(40h)	b-4954_CD4+_Naive_T_cycling_after_the_first_cell_division_(40h)_Soskic-2022-Natp_Genet_dedup_rs111704647_LD_matrix_gwas_snplist.csv
b-4954	PSMA4	oncogene	CD4+_Naive_T_cycling_after_the_first_cell_division_(40h)	b-4954_CD4+_Naive_T_cycling_after_the_first_cell_division_(40h)_Soskic-2022-Natp_Genet_dedup_rs112878080_LD_matrix_gwas_snplist.csv
b-4954	IREB2	tumor suppressor gene	CD4+_Naive_T_cycling_after_the_first_cell_division_(40h)	b-4954_CD4+_Naive_T_cycling_after_the_first_cell_division_(40h)_Soskic-2022-Natp_Genet_dedup_rs112878080_LD_matrix_gwas_snplist.csv
b-4954	PSMA4	oncogene	CD4+_Naive_T_cycling_after_the_first_cell_division_(40h)	b-4954_CD4+_Naive_T_cycling_after_the_first_cell_division_(40h)_Soskic-2022-Natp_Genet_dedup_rs113931022_LD_matrix_gwas_snplist.csv
b-4954	IREB2	tumor suppressor gene	CD4+_Naive_T_cycling_after_the_first_cell_division_(40h)	b-4954_CD4+_Naive_T_cycling_after_the_first_cell_division_(40h)_Soskic-2022-Natp_Genet_dedup_rs113931022_LD_matrix_gwas_snplist.csv
b-4954	PSMA4	oncogene	CD4+_Naive_T_cycling_after_the_first_cell_division_(40h)	b-4954_CD4+_Naive_T_cycling_after_the_first_cell_division_(40h)_Soskic-2022-Natp_Genet_dedup_rs1317286_LD_matrix_gwas_snplist.csv
b-4954	IREB2	tumor suppressor gene	CD4+_Naive_T_cycling_after_the_first_cell_division_(40h)	b-4954_CD4+_Naive_T_cycling_after_the_first_cell_division_(40h)_Soskic-2022-Natp_Genet_dedup_rs1317286_LD_matrix_gwas_snplist.csv
b-4954	PSMA4	oncogene	CD4+_Naive_T_cycling_after_the_first_cell_division_(40h)	b-4954_CD4+_Naive_T_cycling_after_the_first_cell_division_(40h)_Soskic-2022-Natp_Genet_dedup_rs138544659_LD_matrix_gwas_snplist.csv
b-4954	IREB2	tumor suppressor gene	CD4+_Naive_T_cycling_after_the_first_cell_division_(40h)	b-4954_CD4+_Naive_T_cycling_after_the_first_cell_division_(40h)_Soskic-2022-Natp_Genet_dedup_rs138544659_LD_matrix_gwas_snplist.csv
b-4954	PSMA4	oncogene	CD4+_Naive_T_cycling_after_the_first_cell_division_(40h)	b-4954_CD4+_Naive_T_cycling_after_the_first_cell_division_(40h)_Soskic-2022-Natp_Genet_dedup_rs147144681_LD_matrix_gwas_snplist.csv
b-4954	IREB2	tumor suppressor gene	CD4+_Naive_T_cycling_after_the_first_cell_division_(40h)	b-4954_CD4+_Naive_T_cycling_after_the_first_cell_division_(40h)_Soskic-2022-Natp_Genet_dedup_rs147144681_LD_matrix_gwas_snplist.csv
b-4954	PSMA4	oncogene	CD4+_Naive_T_cycling_after_the_first_cell_division_(40h)	b-4954_CD4+_Naive_T_cycling_after_the_first_cell_division_(40h)_Soskic-2022-Natp_Genet_dedup_rs16969968_LD_matrix_gwas_snplist.csv
b-4954	IREB2	tumor suppressor gene	CD4+_Naive_T_cycling_after_the_first_cell_division_(40h)	b-4954_CD4+_Naive_T_cycling_after_the_first_cell_division_(40h)_Soskic-2022-Natp_Genet_dedup_rs16969968_LD_matrix_gwas_snplist.csv
b-4954	CHRNA5	tumor suppressor gene	CD4+_Naive_T_cycling_after_the_first_cell_division_(40h)	b-4954_CD4+_Naive_T_cycling_after_the_first_cell_division_(40h)_Soskic-2022-Natp_Genet_dedup_rs16969968_LD_matrix_gwas_snplist.csv
b-4954	PSMA4	oncogene	CD4+_Naive_T_cycling_after_the_first_cell_division_(40h)	b-4954_CD4+_Naive_T_cycling_after_the_first_cell_division_(40h)_Soskic-2022-Natp_Genet_dedup_rs4887067_LD_matrix_gwas_snplist.csv
b-4954	IREB2	tumor suppressor gene	CD4+_Naive_T_cycling_after_the_first_cell_division_(40h)	b-4954_CD4+_Naive_T_cycling_after_the_first_cell_division_(40h)_Soskic-2022-Natp_Genet_dedup_rs4887067_LD_matrix_gwas_snplist.csv
b-4954	PSMA4	oncogene	CD4+_Naive_T_cycling_after_the_first_cell_division_(40h)	b-4954_CD4+_Naive_T_cycling_after_the_first_cell_division_(40h)_Soskic-2022-Natp_Genet_dedup_rs55676755_LD_matrix_gwas_snplist.csv
b-4954	IREB2	tumor suppressor gene	CD4+_Naive_T_cycling_after_the_first_cell_division_(40h)	b-4954_CD4+_Naive_T_cycling_after_the_first_cell_division_(40h)_Soskic-2022-Natp_Genet_dedup_rs55676755_LD_matrix_gwas_snplist.csv
b-4954	PSMA4	oncogene	CD4+_Naive_T_cycling_after_the_first_cell_division_(40h)	b-4954_CD4+_Naive_T_cycling_after_the_first_cell_division_(40h)_Soskic-2022-Natp_Genet_dedup_rs56077333_LD_matrix_gwas_snplist.csv
b-4954	IREB2	tumor suppressor gene	CD4+_Naive_T_cycling_after_the_first_cell_division_(40h)	b-4954_CD4+_Naive_T_cycling_after_the_first_cell_division_(40h)_Soskic-2022-Natp_Genet_dedup_rs56077333_LD_matrix_gwas_snplist.csv
b-4954	PSMA4	oncogene	CD4+_Naive_T_cycling_after_the_first_cell_division_(40h)	b-4954_CD4+_Naive_T_cycling_after_the_first_cell_division_(40h)_Soskic-2022-Natp_Genet_dedup_rs56390833_LD_matrix_gwas_snplist.csv
b-4954	IREB2	tumor suppressor gene	CD4+_Naive_T_cycling_after_the_first_cell_division_(40h)	b-4954_CD4+_Naive_T_cycling_after_the_first_cell_division_(40h)_Soskic-2022-Natp_Genet_dedup_rs56390833_LD_matrix_gwas_snplist.csv
b-4954	CHRNA5	tumor suppressor gene	CD4+_Naive_T_cycling_after_the_first_cell_division_(40h)	b-4954_CD4+_Naive_T_cycling_after_the_first_cell_division_(40h)_Soskic-2022-Natp_Genet_dedup_rs56390833_LD_matrix_gwas_snplist.csv
b-4954	PSMA4	oncogene	CD4+_Naive_T_cycling_after_the_first_cell_division_(40h)	b-4954_CD4+_Naive_T_cycling_after_the_first_cell_division_(40h)_Soskic-2022-Natp_Genet_dedup_rs7180002_LD_matrix_gwas_snplist.csv
b-4954	IREB2	tumor suppressor gene	CD4+_Naive_T_cycling_after_the_first_cell_division_(40h)	b-4954_CD4+_Naive_T_cycling_after_the_first_cell_division_(40h)_Soskic-2022-Natp_Genet_dedup_rs7180002_LD_matrix_gwas_snplist.csv
b-4954	CHRNA5	tumor suppressor gene	CD4+_Naive_T_cycling_after_the_first_cell_division_(40h)	b-4954_CD4+_Naive_T_cycling_after_the_first_cell_division_(40h)_Soskic-2022-Natp_Genet_dedup_rs7180002_LD_matrix_gwas_snplist.csv
b-4954	PSMA4	oncogene	CD4+_Naive_T_cycling_after_the_first_cell_division_(40h)	b-4954_CD4+_Naive_T_cycling_after_the_first_cell_division_(40h)_Soskic-2022-Natp_Genet_dedup_rs8192482_LD_matrix_gwas_snplist.csv
b-4954	IREB2	tumor suppressor gene	CD4+_Naive_T_cycling_after_the_first_cell_division_(40h)	b-4954_CD4+_Naive_T_cycling_after_the_first_cell_division_(40h)_Soskic-2022-Natp_Genet_dedup_rs8192482_LD_matrix_gwas_snplist.csv
b-4954	PSMA4	oncogene	CD4+_Naive_T_cycling_after_the_first_cell_division_(40h)	b-4954_CD4+_Naive_T_cycling_after_the_first_cell_division_(40h)_Soskic-2022-Natp_Genet_dedup_rs951266_LD_matrix_gwas_snplist.csv
b-4954	IREB2	tumor suppressor gene	CD4+_Naive_T_cycling_after_the_first_cell_division_(40h)	b-4954_CD4+_Naive_T_cycling_after_the_first_cell_division_(40h)_Soskic-2022-Natp_Genet_dedup_rs951266_LD_matrix_gwas_snplist.csv
b-4954	CHRNA5	tumor suppressor gene	CD4+_Naive_T_cycling_after_the_first_cell_division_(40h)	b-4954_CD4+_Naive_T_cycling_after_the_first_cell_division_(40h)_Soskic-2022-Natp_Genet_dedup_rs951266_LD_matrix_gwas_snplist.csv
b-4954	PSMA4	oncogene	CD4+_Naive_T_harvested_after_16_h_stimulation	b-4954_CD4+_Naive_T_harvested_after_16_h_stimulation_Soskic-2022-Natp_Genet_dedup_rs1394371_LD_matrix_gwas_snplist.csv
b-4954	PSMA4	oncogene	CD4+_Naive_T_harvested_after_16_h_stimulation	b-4954_CD4+_Naive_T_harvested_after_16_h_stimulation_Soskic-2022-Natp_Genet_dedup_rs17484235_LD_matrix_gwas_snplist.csv
b-4954	PSMA4	oncogene	CD4+_Naive_T_harvested_after_16_h_stimulation	b-4954_CD4+_Naive_T_harvested_after_16_h_stimulation_Soskic-2022-Natp_Genet_dedup_rs2009746_LD_matrix_gwas_snplist.csv
b-4954	PSMA4	oncogene	CD4+_Naive_T_harvested_after_16_h_stimulation	b-4954_CD4+_Naive_T_harvested_after_16_h_stimulation_Soskic-2022-Natp_Genet_dedup_rs2656065_LD_matrix_gwas_snplist.csv
b-4954	PSMA4	oncogene	CD4+_Naive_T_harvested_after_16_h_stimulation	b-4954_CD4+_Naive_T_harvested_after_16_h_stimulation_Soskic-2022-Natp_Genet_dedup_rs72736802_LD_matrix_gwas_snplist.csv
b-4954	PSMA4	oncogene	CD4+_Naive_T_harvested_after_16_h_stimulation	b-4954_CD4+_Naive_T_harvested_after_16_h_stimulation_Soskic-2022-Natp_Genet_dedup_rs72738704_LD_matrix_gwas_snplist.csv
b-4954	PSMA4	oncogene	CD4+_Naive_T_harvested_after_16_h_stimulation	b-4954_CD4+_Naive_T_harvested_after_16_h_stimulation_Soskic-2022-Natp_Genet_dedup_rs72738732_LD_matrix_gwas_snplist.csv
b-4954	PSMA4	oncogene	CD4+_Naive_T_harvested_after_16_h_stimulation	b-4954_CD4+_Naive_T_harvested_after_16_h_stimulation_Soskic-2022-Natp_Genet_dedup_rs951984_LD_matrix_gwas_snplist.csv
b-4954	PSMA4	oncogene	CD4+_Naive_T_harvested_after_16_h_stimulation	b-4954_CD4+_Naive_T_harvested_after_16_h_stimulation_Soskic-2022-Natp_Genet_dedup_rs951985_LD_matrix_gwas_snplist.csv
b-4954	CHRNA5	oncogene	CD4_Memory_after_acquiring_effector_functions_(5_d)	b-4954_CD4_Memory_after_acquiring_effector_functions_(5_d)_Soskic-2022-Natp_Genet_dedup_rs28498264_LD_matrix_gwas_snplist.csv
b-4954	PSMA4	oncogene	CD4_Memory_after_acquiring_effector_functions_(5_d)	b-4954_CD4_Memory_after_acquiring_effector_functions_(5_d)_Soskic-2022-Natp_Genet_dedup_rs28498264_LD_matrix_gwas_snplist.csv
b-4954	HYKK	tumor suppressor gene	CD4_Memory_after_acquiring_effector_functions_(5_d)	b-4954_CD4_Memory_after_acquiring_effector_functions_(5_d)_Soskic-2022-Natp_Genet_dedup_rs28498264_LD_matrix_gwas_snplist.csv
b-4954	CHRNA5	oncogene	CD4_Memory_after_acquiring_effector_functions_(5_d)	b-4954_CD4_Memory_after_acquiring_effector_functions_(5_d)_Soskic-2022-Natp_Genet_dedup_rs34138960_LD_matrix_gwas_snplist.csv
b-4954	PSMA4	oncogene	CD4_Memory_after_acquiring_effector_functions_(5_d)	b-4954_CD4_Memory_after_acquiring_effector_functions_(5_d)_Soskic-2022-Natp_Genet_dedup_rs34138960_LD_matrix_gwas_snplist.csv
b-4954	HYKK	tumor suppressor gene	CD4_Memory_after_acquiring_effector_functions_(5_d)	b-4954_CD4_Memory_after_acquiring_effector_functions_(5_d)_Soskic-2022-Natp_Genet_dedup_rs34138960_LD_matrix_gwas_snplist.csv
b-4954	CHRNA5	oncogene	CD4_Memory_after_acquiring_effector_functions_(5_d)	b-4954_CD4_Memory_after_acquiring_effector_functions_(5_d)_Soskic-2022-Natp_Genet_dedup_rs34664138_LD_matrix_gwas_snplist.csv
b-4954	PSMA4	oncogene	CD4_Memory_after_acquiring_effector_functions_(5_d)	b-4954_CD4_Memory_after_acquiring_effector_functions_(5_d)_Soskic-2022-Natp_Genet_dedup_rs34664138_LD_matrix_gwas_snplist.csv
b-4954	HYKK	tumor suppressor gene	CD4_Memory_after_acquiring_effector_functions_(5_d)	b-4954_CD4_Memory_after_acquiring_effector_functions_(5_d)_Soskic-2022-Natp_Genet_dedup_rs34664138_LD_matrix_gwas_snplist.csv
b-4954	CHRNA5	oncogene	CD4_Memory_after_acquiring_effector_functions_(5_d)	b-4954_CD4_Memory_after_acquiring_effector_functions_(5_d)_Soskic-2022-Natp_Genet_dedup_rs35212593_LD_matrix_gwas_snplist.csv
b-4954	PSMA4	oncogene	CD4_Memory_after_acquiring_effector_functions_(5_d)	b-4954_CD4_Memory_after_acquiring_effector_functions_(5_d)_Soskic-2022-Natp_Genet_dedup_rs35212593_LD_matrix_gwas_snplist.csv
b-4954	HYKK	tumor suppressor gene	CD4_Memory_after_acquiring_effector_functions_(5_d)	b-4954_CD4_Memory_after_acquiring_effector_functions_(5_d)_Soskic-2022-Natp_Genet_dedup_rs35212593_LD_matrix_gwas_snplist.csv
b-4954	CHRNA5	oncogene	CD4_Memory_after_acquiring_effector_functions_(5_d)	b-4954_CD4_Memory_after_acquiring_effector_functions_(5_d)_Soskic-2022-Natp_Genet_dedup_rs3813570_LD_matrix_gwas_snplist.csv
b-4954	PSMA4	oncogene	CD4_Memory_after_acquiring_effector_functions_(5_d)	b-4954_CD4_Memory_after_acquiring_effector_functions_(5_d)_Soskic-2022-Natp_Genet_dedup_rs3813570_LD_matrix_gwas_snplist.csv
b-4954	HYKK	tumor suppressor gene	CD4_Memory_after_acquiring_effector_functions_(5_d)	b-4954_CD4_Memory_after_acquiring_effector_functions_(5_d)_Soskic-2022-Natp_Genet_dedup_rs3813570_LD_matrix_gwas_snplist.csv
b-4954	CHRNA5	oncogene	CD4_Memory_after_acquiring_effector_functions_(5_d)	b-4954_CD4_Memory_after_acquiring_effector_functions_(5_d)_Soskic-2022-Natp_Genet_dedup_rs57064725_LD_matrix_gwas_snplist.csv
b-4954	PSMA4	oncogene	CD4_Memory_after_acquiring_effector_functions_(5_d)	b-4954_CD4_Memory_after_acquiring_effector_functions_(5_d)_Soskic-2022-Natp_Genet_dedup_rs57064725_LD_matrix_gwas_snplist.csv
b-4954	HYKK	tumor suppressor gene	CD4_Memory_after_acquiring_effector_functions_(5_d)	b-4954_CD4_Memory_after_acquiring_effector_functions_(5_d)_Soskic-2022-Natp_Genet_dedup_rs57064725_LD_matrix_gwas_snplist.csv
b-4954	CHRNA5	oncogene	CD4_Memory_after_acquiring_effector_functions_(5_d)	b-4954_CD4_Memory_after_acquiring_effector_functions_(5_d)_Soskic-2022-Natp_Genet_dedup_rs59133824_LD_matrix_gwas_snplist.csv
b-4954	PSMA4	oncogene	CD4_Memory_after_acquiring_effector_functions_(5_d)	b-4954_CD4_Memory_after_acquiring_effector_functions_(5_d)_Soskic-2022-Natp_Genet_dedup_rs59133824_LD_matrix_gwas_snplist.csv
b-4954	HYKK	tumor suppressor gene	CD4_Memory_after_acquiring_effector_functions_(5_d)	b-4954_CD4_Memory_after_acquiring_effector_functions_(5_d)_Soskic-2022-Natp_Genet_dedup_rs59133824_LD_matrix_gwas_snplist.csv
b-4954	CHRNA5	oncogene	CD4_Memory_after_acquiring_effector_functions_(5_d)	b-4954_CD4_Memory_after_acquiring_effector_functions_(5_d)_Soskic-2022-Natp_Genet_dedup_rs59683676_LD_matrix_gwas_snplist.csv
b-4954	PSMA4	oncogene	CD4_Memory_after_acquiring_effector_functions_(5_d)	b-4954_CD4_Memory_after_acquiring_effector_functions_(5_d)_Soskic-2022-Natp_Genet_dedup_rs59683676_LD_matrix_gwas_snplist.csv
b-4954	HYKK	tumor suppressor gene	CD4_Memory_after_acquiring_effector_functions_(5_d)	b-4954_CD4_Memory_after_acquiring_effector_functions_(5_d)_Soskic-2022-Natp_Genet_dedup_rs59683676_LD_matrix_gwas_snplist.csv
b-4954	PSMA4	oncogene	CD4_Memory_before_dividing_(16h)	b-4954_CD4_Memory_before_dividing_(16h)_Soskic-2022-Natp_Genet_dedup_rs17484235_LD_matrix_gwas_snplist.csv
b-4954	PSMA4	oncogene	CD4_Memory_before_dividing_(16h)	b-4954_CD4_Memory_before_dividing_(16h)_Soskic-2022-Natp_Genet_dedup_rs2009746_LD_matrix_gwas_snplist.csv
b-4954	PSMA4	oncogene	CD4_Memory_before_dividing_(16h)	b-4954_CD4_Memory_before_dividing_(16h)_Soskic-2022-Natp_Genet_dedup_rs2656065_LD_matrix_gwas_snplist.csv
b-4954	PSMA4	oncogene	CD4_Memory_before_dividing_(16h)	b-4954_CD4_Memory_before_dividing_(16h)_Soskic-2022-Natp_Genet_dedup_rs72736802_LD_matrix_gwas_snplist.csv
b-4954	PSMA4	oncogene	CD4_Memory_before_dividing_(16h)	b-4954_CD4_Memory_before_dividing_(16h)_Soskic-2022-Natp_Genet_dedup_rs72738704_LD_matrix_gwas_snplist.csv
b-4954	PSMA4	oncogene	CD4_Memory_before_dividing_(16h)	b-4954_CD4_Memory_before_dividing_(16h)_Soskic-2022-Natp_Genet_dedup_rs72738732_LD_matrix_gwas_snplist.csv
b-4954	PSMA4	oncogene	CD4_Memory_before_dividing_(16h)	b-4954_CD4_Memory_before_dividing_(16h)_Soskic-2022-Natp_Genet_dedup_rs951984_LD_matrix_gwas_snplist.csv
b-4954	PSMA4	oncogene	CD4_Memory_before_dividing_(16h)	b-4954_CD4_Memory_before_dividing_(16h)_Soskic-2022-Natp_Genet_dedup_rs951985_LD_matrix_gwas_snplist.csv
finngen_R12_C3_LUNG_NONSMALL_EXALLC	MORF4L1	oncogene	B_Cell	finngen_R12_C3_LUNG_NONSMALL_EXALLC_B_Cell_Non-stimulated_Aquino-2023-Nature_dedup_rs11632963_LD_matrix_gwas_snplist.csv
finngen_R12_C3_LUNG_NONSMALL_EXALLC	PSMA4	oncogene	CD4+_Central_Memory_T_before_dividing_(16h)	finngen_R12_C3_LUNG_NONSMALL_EXALLC_CD4+_Central_Memory_T_before_dividing_(16h)_Soskic-2022-Natp_Genet_dedup_rs1394371_LD_matrix_gwas_snplist.csv
finngen_R12_C3_LUNG_NONSMALL_EXALLC	PSMA4	oncogene	CD4+_Naive_T_harvested_after_16_h_stimulation	finngen_R12_C3_LUNG_NONSMALL_EXALLC_CD4+_Naive_T_harvested_after_16_h_stimulation_Soskic-2022-Natp_Genet_dedup_rs1394371_LD_matrix_gwas_snplist.csv
finngen_R12_C3_LUNG_NONSMALL_EXALLC	PSMA4	oncogene	CD4+_Naive_T_harvested_after_16_h_stimulation	finngen_R12_C3_LUNG_NONSMALL_EXALLC_CD4+_Naive_T_harvested_after_16_h_stimulation_Soskic-2022-Natp_Genet_dedup_rs1504550_LD_matrix_gwas_snplist.csv
finngen_R12_C3_LUNG_NONSMALL_EXALLC	PSMA4	oncogene	CD4+_Naive_T_harvested_after_16_h_stimulation	finngen_R12_C3_LUNG_NONSMALL_EXALLC_CD4+_Naive_T_harvested_after_16_h_stimulation_Soskic-2022-Natp_Genet_dedup_rs17484235_LD_matrix_gwas_snplist.csv
finngen_R12_C3_LUNG_NONSMALL_EXALLC	PSMA4	oncogene	CD4+_Naive_T_harvested_after_16_h_stimulation	finngen_R12_C3_LUNG_NONSMALL_EXALLC_CD4+_Naive_T_harvested_after_16_h_stimulation_Soskic-2022-Natp_Genet_dedup_rs2009746_LD_matrix_gwas_snplist.csv
finngen_R12_C3_LUNG_NONSMALL_EXALLC	PSMA4	oncogene	CD4+_Naive_T_harvested_after_16_h_stimulation	finngen_R12_C3_LUNG_NONSMALL_EXALLC_CD4+_Naive_T_harvested_after_16_h_stimulation_Soskic-2022-Natp_Genet_dedup_rs72736802_LD_matrix_gwas_snplist.csv
finngen_R12_C3_LUNG_NONSMALL_EXALLC	PSMA4	oncogene	CD4+_Naive_T_harvested_after_16_h_stimulation	finngen_R12_C3_LUNG_NONSMALL_EXALLC_CD4+_Naive_T_harvested_after_16_h_stimulation_Soskic-2022-Natp_Genet_dedup_rs72738704_LD_matrix_gwas_snplist.csv
finngen_R12_C3_LUNG_NONSMALL_EXALLC	PSMA4	oncogene	CD4+_Naive_T_harvested_after_16_h_stimulation	finngen_R12_C3_LUNG_NONSMALL_EXALLC_CD4+_Naive_T_harvested_after_16_h_stimulation_Soskic-2022-Natp_Genet_dedup_rs72738732_LD_matrix_gwas_snplist.csv
finngen_R12_C3_LUNG_NONSMALL_EXALLC	PSMA4	oncogene	CD4+_Naive_T_harvested_after_16_h_stimulation	finngen_R12_C3_LUNG_NONSMALL_EXALLC_CD4+_Naive_T_harvested_after_16_h_stimulation_Soskic-2022-Natp_Genet_dedup_rs72738736_LD_matrix_gwas_snplist.csv
finngen_R12_C3_LUNG_NONSMALL_EXALLC	PSMA4	oncogene	CD4+_Naive_T_harvested_after_16_h_stimulation	finngen_R12_C3_LUNG_NONSMALL_EXALLC_CD4+_Naive_T_harvested_after_16_h_stimulation_Soskic-2022-Natp_Genet_dedup_rs951984_LD_matrix_gwas_snplist.csv
finngen_R12_C3_LUNG_NONSMALL_EXALLC	PSMA4	oncogene	CD4+_Naive_T_harvested_after_16_h_stimulation	finngen_R12_C3_LUNG_NONSMALL_EXALLC_CD4+_Naive_T_harvested_after_16_h_stimulation_Soskic-2022-Natp_Genet_dedup_rs951985_LD_matrix_gwas_snplist.csv
finngen_R12_C3_LUNG_NONSMALL_EXALLC	ACTN1	oncogene	CD4_Memory_after_acquiring_effector_functions_(5_d)	finngen_R12_C3_LUNG_NONSMALL_EXALLC_CD4_Memory_after_acquiring_effector_functions_(5_d)_Soskic-2022-Natp_Genet_dedup_rs4902649_LD_matrix_gwas_snplist.csv
finngen_R12_C3_LUNG_NONSMALL_EXALLC	PSMA4	oncogene	CD4_Memory_before_dividing_(16h)	finngen_R12_C3_LUNG_NONSMALL_EXALLC_CD4_Memory_before_dividing_(16h)_Soskic-2022-Natp_Genet_dedup_rs2009746_LD_matrix_gwas_snplist.csv
finngen_R12_C3_LUNG_NONSMALL_EXALLC	PSMA4	oncogene	CD4_Memory_before_dividing_(16h)	finngen_R12_C3_LUNG_NONSMALL_EXALLC_CD4_Memory_before_dividing_(16h)_Soskic-2022-Natp_Genet_dedup_rs72736802_LD_matrix_gwas_snplist.csv
finngen_R12_C3_LUNG_NONSMALL_EXALLC	PSMA4	oncogene	CD4_Memory_before_dividing_(16h)	finngen_R12_C3_LUNG_NONSMALL_EXALLC_CD4_Memory_before_dividing_(16h)_Soskic-2022-Natp_Genet_dedup_rs72738704_LD_matrix_gwas_snplist.csv
finngen_R12_C3_LUNG_NONSMALL_EXALLC	PSMA4	oncogene	CD4_Memory_before_dividing_(16h)	finngen_R12_C3_LUNG_NONSMALL_EXALLC_CD4_Memory_before_dividing_(16h)_Soskic-2022-Natp_Genet_dedup_rs72738732_LD_matrix_gwas_snplist.csv
finngen_R12_C3_LUNG_NONSMALL_EXALLC	PSMA4	oncogene	CD4_Memory_before_dividing_(16h)	finngen_R12_C3_LUNG_NONSMALL_EXALLC_CD4_Memory_before_dividing_(16h)_Soskic-2022-Natp_Genet_dedup_rs951984_LD_matrix_gwas_snplist.csv
finngen_R12_C3_LUNG_NONSMALL_EXALLC	PSMA4	oncogene	CD4_Memory_before_dividing_(16h)	finngen_R12_C3_LUNG_NONSMALL_EXALLC_CD4_Memory_before_dividing_(16h)_Soskic-2022-Natp_Genet_dedup_rs951985_LD_matrix_gwas_snplist.csv
finngen_R12_C3_LUNG_NONSMALL_EXALLC	IREB2	tumor suppressor gene	Monocyte_(Mono)	finngen_R12_C3_LUNG_NONSMALL_EXALLC_Monocyte_(Mono)_non-classical_Schmiedel-2022-Scip_Immunol_dedup_rs1062980_LD_matrix_gwas_snplist.csv
finngen_R12_C3_LUNG_NONSMALL_EXALLC	RP11-650L12.1	tumor suppressor gene	Monocyte_(Mono)	finngen_R12_C3_LUNG_NONSMALL_EXALLC_Monocyte_(Mono)_non-classical_Schmiedel-2022-Scip_Immunol_dedup_rs1062980_LD_matrix_gwas_snplist.csv
finngen_R12_C3_LUNG_NONSMALL_EXALLC	IREB2	tumor suppressor gene	Monocyte_(Mono)	finngen_R12_C3_LUNG_NONSMALL_EXALLC_Monocyte_(Mono)_non-classical_Schmiedel-2022-Scip_Immunol_dedup_rs12592111_LD_matrix_gwas_snplist.csv
finngen_R12_C3_LUNG_NONSMALL_EXALLC	RP11-650L12.1	tumor suppressor gene	Monocyte_(Mono)	finngen_R12_C3_LUNG_NONSMALL_EXALLC_Monocyte_(Mono)_non-classical_Schmiedel-2022-Scip_Immunol_dedup_rs12592111_LD_matrix_gwas_snplist.csv
finngen_R12_C3_LUNG_NONSMALL_EXALLC	IREB2	tumor suppressor gene	Monocyte_(Mono)	finngen_R12_C3_LUNG_NONSMALL_EXALLC_Monocyte_(Mono)_non-classical_Schmiedel-2022-Scip_Immunol_dedup_rs12594711_LD_matrix_gwas_snplist.csv
finngen_R12_C3_LUNG_NONSMALL_EXALLC	RP11-650L12.1	tumor suppressor gene	Monocyte_(Mono)	finngen_R12_C3_LUNG_NONSMALL_EXALLC_Monocyte_(Mono)_non-classical_Schmiedel-2022-Scip_Immunol_dedup_rs12594711_LD_matrix_gwas_snplist.csv
finngen_R12_C3_LUNG_NONSMALL_EXALLC	IREB2	tumor suppressor gene	Monocyte_(Mono)	finngen_R12_C3_LUNG_NONSMALL_EXALLC_Monocyte_(Mono)_non-classical_Schmiedel-2022-Scip_Immunol_dedup_rs12899351_LD_matrix_gwas_snplist.csv
finngen_R12_C3_LUNG_NONSMALL_EXALLC	RP11-650L12.1	tumor suppressor gene	Monocyte_(Mono)	finngen_R12_C3_LUNG_NONSMALL_EXALLC_Monocyte_(Mono)_non-classical_Schmiedel-2022-Scip_Immunol_dedup_rs12899351_LD_matrix_gwas_snplist.csv
finngen_R12_C3_LUNG_NONSMALL_EXALLC	IREB2	tumor suppressor gene	Monocyte_(Mono)	finngen_R12_C3_LUNG_NONSMALL_EXALLC_Monocyte_(Mono)_non-classical_Schmiedel-2022-Scip_Immunol_dedup_rs12903285_LD_matrix_gwas_snplist.csv
finngen_R12_C3_LUNG_NONSMALL_EXALLC	RP11-650L12.1	tumor suppressor gene	Monocyte_(Mono)	finngen_R12_C3_LUNG_NONSMALL_EXALLC_Monocyte_(Mono)_non-classical_Schmiedel-2022-Scip_Immunol_dedup_rs12903285_LD_matrix_gwas_snplist.csv
finngen_R12_C3_LUNG_NONSMALL_EXALLC	IREB2	tumor suppressor gene	Monocyte_(Mono)	finngen_R12_C3_LUNG_NONSMALL_EXALLC_Monocyte_(Mono)_non-classical_Schmiedel-2022-Scip_Immunol_dedup_rs12903295_LD_matrix_gwas_snplist.csv
finngen_R12_C3_LUNG_NONSMALL_EXALLC	RP11-650L12.1	tumor suppressor gene	Monocyte_(Mono)	finngen_R12_C3_LUNG_NONSMALL_EXALLC_Monocyte_(Mono)_non-classical_Schmiedel-2022-Scip_Immunol_dedup_rs12903295_LD_matrix_gwas_snplist.csv
finngen_R12_C3_LUNG_NONSMALL_EXALLC	IREB2	tumor suppressor gene	Monocyte_(Mono)	finngen_R12_C3_LUNG_NONSMALL_EXALLC_Monocyte_(Mono)_non-classical_Schmiedel-2022-Scip_Immunol_dedup_rs12904234_LD_matrix_gwas_snplist.csv
finngen_R12_C3_LUNG_NONSMALL_EXALLC	RP11-650L12.1	tumor suppressor gene	Monocyte_(Mono)	finngen_R12_C3_LUNG_NONSMALL_EXALLC_Monocyte_(Mono)_non-classical_Schmiedel-2022-Scip_Immunol_dedup_rs12904234_LD_matrix_gwas_snplist.csv
finngen_R12_C3_LUNG_NONSMALL_EXALLC	IREB2	tumor suppressor gene	Monocyte_(Mono)	finngen_R12_C3_LUNG_NONSMALL_EXALLC_Monocyte_(Mono)_non-classical_Schmiedel-2022-Scip_Immunol_dedup_rs12910910_LD_matrix_gwas_snplist.csv
finngen_R12_C3_LUNG_NONSMALL_EXALLC	RP11-650L12.1	tumor suppressor gene	Monocyte_(Mono)	finngen_R12_C3_LUNG_NONSMALL_EXALLC_Monocyte_(Mono)_non-classical_Schmiedel-2022-Scip_Immunol_dedup_rs12910910_LD_matrix_gwas_snplist.csv
finngen_R12_C3_LUNG_NONSMALL_EXALLC	IREB2	tumor suppressor gene	Monocyte_(Mono)	finngen_R12_C3_LUNG_NONSMALL_EXALLC_Monocyte_(Mono)_non-classical_Schmiedel-2022-Scip_Immunol_dedup_rs12916801_LD_matrix_gwas_snplist.csv
finngen_R12_C3_LUNG_NONSMALL_EXALLC	RP11-650L12.1	tumor suppressor gene	Monocyte_(Mono)	finngen_R12_C3_LUNG_NONSMALL_EXALLC_Monocyte_(Mono)_non-classical_Schmiedel-2022-Scip_Immunol_dedup_rs12916801_LD_matrix_gwas_snplist.csv
finngen_R12_C3_LUNG_NONSMALL_EXALLC	IREB2	tumor suppressor gene	Monocyte_(Mono)	finngen_R12_C3_LUNG_NONSMALL_EXALLC_Monocyte_(Mono)_non-classical_Schmiedel-2022-Scip_Immunol_dedup_rs13180_LD_matrix_gwas_snplist.csv
finngen_R12_C3_LUNG_NONSMALL_EXALLC	RP11-650L12.1	tumor suppressor gene	Monocyte_(Mono)	finngen_R12_C3_LUNG_NONSMALL_EXALLC_Monocyte_(Mono)_non-classical_Schmiedel-2022-Scip_Immunol_dedup_rs13180_LD_matrix_gwas_snplist.csv
finngen_R12_C3_LUNG_NONSMALL_EXALLC	IREB2	tumor suppressor gene	Monocyte_(Mono)	finngen_R12_C3_LUNG_NONSMALL_EXALLC_Monocyte_(Mono)_non-classical_Schmiedel-2022-Scip_Immunol_dedup_rs1504549_LD_matrix_gwas_snplist.csv
finngen_R12_C3_LUNG_NONSMALL_EXALLC	RP11-650L12.1	tumor suppressor gene	Monocyte_(Mono)	finngen_R12_C3_LUNG_NONSMALL_EXALLC_Monocyte_(Mono)_non-classical_Schmiedel-2022-Scip_Immunol_dedup_rs1504549_LD_matrix_gwas_snplist.csv
finngen_R12_C3_LUNG_NONSMALL_EXALLC	IREB2	tumor suppressor gene	Monocyte_(Mono)	finngen_R12_C3_LUNG_NONSMALL_EXALLC_Monocyte_(Mono)_non-classical_Schmiedel-2022-Scip_Immunol_dedup_rs4299116_LD_matrix_gwas_snplist.csv
finngen_R12_C3_LUNG_NONSMALL_EXALLC	RP11-650L12.1	tumor suppressor gene	Monocyte_(Mono)	finngen_R12_C3_LUNG_NONSMALL_EXALLC_Monocyte_(Mono)_non-classical_Schmiedel-2022-Scip_Immunol_dedup_rs4299116_LD_matrix_gwas_snplist.csv
finngen_R12_C3_LUNG_NONSMALL_EXALLC	IREB2	tumor suppressor gene	Monocyte_(Mono)	finngen_R12_C3_LUNG_NONSMALL_EXALLC_Monocyte_(Mono)_non-classical_Schmiedel-2022-Scip_Immunol_dedup_rs4362358_LD_matrix_gwas_snplist.csv
finngen_R12_C3_LUNG_NONSMALL_EXALLC	RP11-650L12.1	tumor suppressor gene	Monocyte_(Mono)	finngen_R12_C3_LUNG_NONSMALL_EXALLC_Monocyte_(Mono)_non-classical_Schmiedel-2022-Scip_Immunol_dedup_rs4362358_LD_matrix_gwas_snplist.csv
finngen_R12_C3_LUNG_NONSMALL_EXALLC	IREB2	tumor suppressor gene	Monocyte_(Mono)	finngen_R12_C3_LUNG_NONSMALL_EXALLC_Monocyte_(Mono)_non-classical_Schmiedel-2022-Scip_Immunol_dedup_rs4887059_LD_matrix_gwas_snplist.csv
finngen_R12_C3_LUNG_NONSMALL_EXALLC	RP11-650L12.1	tumor suppressor gene	Monocyte_(Mono)	finngen_R12_C3_LUNG_NONSMALL_EXALLC_Monocyte_(Mono)_non-classical_Schmiedel-2022-Scip_Immunol_dedup_rs4887059_LD_matrix_gwas_snplist.csv
finngen_R12_C3_LUNG_NONSMALL_EXALLC	CTSH	oncogene	Monocyte_(Mono)	finngen_R12_C3_LUNG_NONSMALL_EXALLC_Monocyte_(Mono)_non-classical_Schmiedel-2022-Scip_Immunol_dedup_rs7166764_LD_matrix_gwas_snplist.csv
finngen_R12_C3_LUNG_NONSMALL_EXALLC	IREB2	tumor suppressor gene	Monocyte_(Mono)	finngen_R12_C3_LUNG_NONSMALL_EXALLC_Monocyte_(Mono)_non-classical_Schmiedel-2022-Scip_Immunol_dedup_rs8042238_LD_matrix_gwas_snplist.csv
finngen_R12_C3_LUNG_NONSMALL_EXALLC	RP11-650L12.1	tumor suppressor gene	Monocyte_(Mono)	finngen_R12_C3_LUNG_NONSMALL_EXALLC_Monocyte_(Mono)_non-classical_Schmiedel-2022-Scip_Immunol_dedup_rs8042238_LD_matrix_gwas_snplist.csv
finngen_R12_C3_LUNG_NONSMALL_EXALLC	IREB2	tumor suppressor gene	Monocyte_(Mono)	finngen_R12_C3_LUNG_NONSMALL_EXALLC_Monocyte_(Mono)_non-classical_Schmiedel-2022-Scip_Immunol_dedup_rs8042260_LD_matrix_gwas_snplist.csv
finngen_R12_C3_LUNG_NONSMALL_EXALLC	RP11-650L12.1	tumor suppressor gene	Monocyte_(Mono)	finngen_R12_C3_LUNG_NONSMALL_EXALLC_Monocyte_(Mono)_non-classical_Schmiedel-2022-Scip_Immunol_dedup_rs8042260_LD_matrix_gwas_snplist.csv
finngen_R12_C3_LUNG_NONSMALL_EXALLC	IREB2	tumor suppressor gene	Monocyte_(Mono)	finngen_R12_C3_LUNG_NONSMALL_EXALLC_Monocyte_(Mono)_non-classical_Schmiedel-2022-Scip_Immunol_dedup_rs8043227_LD_matrix_gwas_snplist.csv
finngen_R12_C3_LUNG_NONSMALL_EXALLC	RP11-650L12.1	tumor suppressor gene	Monocyte_(Mono)	finngen_R12_C3_LUNG_NONSMALL_EXALLC_Monocyte_(Mono)_non-classical_Schmiedel-2022-Scip_Immunol_dedup_rs8043227_LD_matrix_gwas_snplist.csv
finngen_R12_C3_LUNG_NONSMALL_EXALLC	IREB2	tumor suppressor gene	Monocyte_(Mono)	finngen_R12_C3_LUNG_NONSMALL_EXALLC_Monocyte_(Mono)_non-classical_Schmiedel-2022-Scip_Immunol_dedup_rs965604_LD_matrix_gwas_snplist.csv
finngen_R12_C3_LUNG_NONSMALL_EXALLC	RP11-650L12.1	tumor suppressor gene	Monocyte_(Mono)	finngen_R12_C3_LUNG_NONSMALL_EXALLC_Monocyte_(Mono)_non-classical_Schmiedel-2022-Scip_Immunol_dedup_rs965604_LD_matrix_gwas_snplist.csv
finngen_R12_C3_LUNG_NONSMALL_EXALLC	IREB2	tumor suppressor gene	Monocyte_(Mono)_Normal	finngen_R12_C3_LUNG_NONSMALL_EXALLC_Monocyte_(Mono)_Normal_Schmiedel-2022-Scip_Immunol_dedup_rs1062980_LD_matrix_gwas_snplist.csv
finngen_R12_C3_LUNG_NONSMALL_EXALLC	IREB2	tumor suppressor gene	Monocyte_(Mono)_Normal	finngen_R12_C3_LUNG_NONSMALL_EXALLC_Monocyte_(Mono)_Normal_Schmiedel-2022-Scip_Immunol_dedup_rs12594711_LD_matrix_gwas_snplist.csv
finngen_R12_C3_LUNG_NONSMALL_EXALLC	IREB2	tumor suppressor gene	Monocyte_(Mono)_Normal	finngen_R12_C3_LUNG_NONSMALL_EXALLC_Monocyte_(Mono)_Normal_Schmiedel-2022-Scip_Immunol_dedup_rs12899351_LD_matrix_gwas_snplist.csv
finngen_R12_C3_LUNG_NONSMALL_EXALLC	IREB2	tumor suppressor gene	Monocyte_(Mono)_Normal	finngen_R12_C3_LUNG_NONSMALL_EXALLC_Monocyte_(Mono)_Normal_Schmiedel-2022-Scip_Immunol_dedup_rs12903285_LD_matrix_gwas_snplist.csv
finngen_R12_C3_LUNG_NONSMALL_EXALLC	IREB2	tumor suppressor gene	Monocyte_(Mono)_Normal	finngen_R12_C3_LUNG_NONSMALL_EXALLC_Monocyte_(Mono)_Normal_Schmiedel-2022-Scip_Immunol_dedup_rs12903295_LD_matrix_gwas_snplist.csv
finngen_R12_C3_LUNG_NONSMALL_EXALLC	IREB2	tumor suppressor gene	Monocyte_(Mono)_Normal	finngen_R12_C3_LUNG_NONSMALL_EXALLC_Monocyte_(Mono)_Normal_Schmiedel-2022-Scip_Immunol_dedup_rs12904234_LD_matrix_gwas_snplist.csv
finngen_R12_C3_LUNG_NONSMALL_EXALLC	IREB2	tumor suppressor gene	Monocyte_(Mono)_Normal	finngen_R12_C3_LUNG_NONSMALL_EXALLC_Monocyte_(Mono)_Normal_Schmiedel-2022-Scip_Immunol_dedup_rs4362358_LD_matrix_gwas_snplist.csv
finngen_R12_C3_LUNG_NONSMALL_EXALLC	IREB2	tumor suppressor gene	Monocyte_(Mono)_Normal	finngen_R12_C3_LUNG_NONSMALL_EXALLC_Monocyte_(Mono)_Normal_Schmiedel-2022-Scip_Immunol_dedup_rs4887059_LD_matrix_gwas_snplist.csv
finngen_R12_C3_LUNG_NONSMALL_EXALLC	CHRNA3	tumor suppressor gene	Monocyte_(Mono)_Normal	finngen_R12_C3_LUNG_NONSMALL_EXALLC_Monocyte_(Mono)_Normal_Schmiedel-2022-Scip_Immunol_dedup_rs4887059_LD_matrix_gwas_snplist.csv
finngen_R12_C3_LUNG_NONSMALL_EXALLC	CHRNA5	tumor suppressor gene	Monocyte_(Mono)_Normal	finngen_R12_C3_LUNG_NONSMALL_EXALLC_Monocyte_(Mono)_Normal_Schmiedel-2022-Scip_Immunol_dedup_rs4887059_LD_matrix_gwas_snplist.csv
finngen_R12_C3_LUNG_NONSMALL_EXALLC	IREB2	tumor suppressor gene	Monocyte_(Mono)_Normal	finngen_R12_C3_LUNG_NONSMALL_EXALLC_Monocyte_(Mono)_Normal_Schmiedel-2022-Scip_Immunol_dedup_rs8042238_LD_matrix_gwas_snplist.csv
finngen_R12_C3_LUNG_NONSMALL_EXALLC	CHRNA3	tumor suppressor gene	Monocyte_(Mono)_Normal	finngen_R12_C3_LUNG_NONSMALL_EXALLC_Monocyte_(Mono)_Normal_Schmiedel-2022-Scip_Immunol_dedup_rs8042238_LD_matrix_gwas_snplist.csv
finngen_R12_C3_LUNG_NONSMALL_EXALLC	CHRNA5	tumor suppressor gene	Monocyte_(Mono)_Normal	finngen_R12_C3_LUNG_NONSMALL_EXALLC_Monocyte_(Mono)_Normal_Schmiedel-2022-Scip_Immunol_dedup_rs8042238_LD_matrix_gwas_snplist.csv
finngen_R12_C3_LUNG_NONSMALL_EXALLC	IREB2	tumor suppressor gene	Monocyte_(Mono)_Normal	finngen_R12_C3_LUNG_NONSMALL_EXALLC_Monocyte_(Mono)_Normal_Schmiedel-2022-Scip_Immunol_dedup_rs8042260_LD_matrix_gwas_snplist.csv
finngen_R12_C3_LUNG_NONSMALL_EXALLC	CHRNA3	tumor suppressor gene	Monocyte_(Mono)_Normal	finngen_R12_C3_LUNG_NONSMALL_EXALLC_Monocyte_(Mono)_Normal_Schmiedel-2022-Scip_Immunol_dedup_rs8042260_LD_matrix_gwas_snplist.csv
finngen_R12_C3_LUNG_NONSMALL_EXALLC	CHRNA5	tumor suppressor gene	Monocyte_(Mono)_Normal	finngen_R12_C3_LUNG_NONSMALL_EXALLC_Monocyte_(Mono)_Normal_Schmiedel-2022-Scip_Immunol_dedup_rs8042260_LD_matrix_gwas_snplist.csv
finngen_R12_C3_LUNG_NONSMALL_EXALLC	IREB2	tumor suppressor gene	Monocyte_(Mono)_Normal	finngen_R12_C3_LUNG_NONSMALL_EXALLC_Monocyte_(Mono)_Normal_Schmiedel-2022-Scip_Immunol_dedup_rs965604_LD_matrix_gwas_snplist.csv
